# Tocilizumab provides dual benefits in treating immune checkpoint inhibitor-associated arthritis and preventing relapse during ICI rechallenge: the TAPIR study

**DOI:** 10.1101/2024.07.12.24310208

**Authors:** Pierre-Florent Petit, Douglas Daoudlarian, Sofiya Latifyan, Hasna Bouchaab, Nuria Mederos, Jacqueline Doms, Karim Abdelhamid, Nabila Ferahta, Lucrezia Mencarelli, Victor Joo, Robin Bartolini, Athina Stravodimou, Keyvan Shabafrouz, Giuseppe Pantaleo, Solange Peters, Michel Obeid

**Affiliations:** Medical oncology service, CHU Helora, Rue Ferrer 159, 7100 La Louvière, Belgium; Centre Hospitalier Universitaire Vaudois (CHUV), University of Lausanne, Department of Medicine, Immunology and Allergy Service, Rue du Bugnon 46, CH-1011 Lausanne, Switzerland; Centre Hospitalier Universitaire Vaudois (CHUV), University of Lausanne, Department of Oncology, Medical Oncology Service, Rue du Bugnon 46, CH-1011 Lausanne, Switzerland

**Author notes:** Corresponding author: Pr Michel Obeid, MD-PhD Lausanne Center for Immuno-Oncology Toxicities LCIT Immunology and Allergy Division, Rue du Bugnon 17, 1011 Lausanne, Switzerland Centre Hospitalier Universitaire Vaudois (CHUV). contributed equally to this work (Pierre-Florent Petit, Douglas Daoudlarian).

**Keywords:** immune checkpoint inhibitors, irAEs, arthritis, secondary prophylaxis, tocilizumab

## Abstract

**Background:** Immune checkpoint inhibitor (ICI)-associated arthritis (ICI-AR) significantly affects quality of life and often requires discontinuation of ICI therapy and initiation of immunosuppressive treatment. The aim of this retrospective study was to evaluate the dual efficacy of tocilizumab (TCZ), an anti-IL-6R agent, in the treatment of ICI-AR and the prevention of relapses after ICI rechallenge.

**Methods:** This retrospective single-center study was conducted at our institution from 2020 to the end of 2023. We identified 26 patients who developed ICI-AR. The primary objectives were to evaluate the therapeutic efficacy of TCZ in the treatment of ICI-AR in 26 patients and to evaluate the potential of TCZ as secondary prophylaxis during ICI rechallenge in 11 of them. For the treatment of ICI-AR, patients received prednisone (CS) at a low dose of 0.3 mg/kg tapered at 0.05 mg/kg weekly for six weeks until discontinuation. TCZ was administered at a dose of 8 mg/kg every two weeks. In the subgroup receiving secondary prophylaxis (rechallenge n=11, in 10 patients), TCZ was reintroduced at the same dosage of 8 mg/kg bi-weekly concurrently with ICI rechallenge, and without the addition of CS. A control group of patients (rechallenge n=5, in 3 patients) was rechallenged without TCZ. Secondary endpoints included post rechallenge evaluation of ICI duration, reintroduction of CS > 0.1 mg/kg/day, ICI-RA flares, and disease control rate (DCR). An additional explanatory endpoint was the identification of biomarkers predictive of response to TCZ.

**Results:** The median age of the patients was 70 years. The median follow-up from ICI initiation was 864 days. ICI regimens included anti-PD-(L)1 monotherapy in 17 patients (63%), anti-PD-1 combined with anti-CTLA4 therapy in 8 patients (31%), and anti-PD-1 combined with anti-LAG3 therapy in 1 patient (4%). Among the 20 patients treated with TCZ for ICI-AR, all (100%) achieved an ACR70 response rate, defined as greater than 70% improvement, at 10 weeks. Additionally, 81% of these patients achieved steroid-free remission after 24 weeks on TCZ.

The median follow-up period was 552 days in rechallenged patients. The ICI rechallenge regimens (n=16) included anti-PD-(L)1 monotherapy in thirteen cases (81%) and combination therapy in three cases (19%). The results demonstrated a reduction in ICI-AR relapses upon ICI rechallenge in patients receiving TCZ prophylaxis as compared to patients who did not receive prophylaxis (17% vs 40%). In addition, the requirement for CS at doses exceeding 0.1 mg/kg/day was completely abolished with prophylaxis (0% vs 20%), and the mean duration of ICI treatment was notably extended from 113 days to 206 days. The 12-month post-rechallenge outcomes showed a disease control rate (DCR) of 77%. Importantly, during TCZ prophylaxis, CXCL9 levels remained elevated, showing no decline from their levels at the onset of ICI-AR. Additionally, elevations of IL-6 and CXCL10 levels were exclusively observed in patients who developed new irAEs during the period of TCZ prophylaxis.

**Conclusion:** In addition to its efficacy in treating ICI-AR, TCZ demonstrated efficacy as a secondary prophylactic agent, preventing the recurrence of ICI-AR symptoms and lengthening ICI treatment duration after ICI rechallenge. The use of TCZ as a secondary prophylaxis may represent a promising strategy to extend patient exposure to ICI treatments and maximize therapeutic benefit.

**Highlights:**

1- TCZ achieved a 100% ACR70 response rate at 24 weeks, demonstrating its efficacy in the treatment of ICI-RA.
2- A significant 81% of patients achieved steroid-free status after 24 weeks on TCZ, underscoring its utility in accelerating CS tapering.
3- TCZ serves as a successful secondary prophylaxis in patients rechallenged with ICI, preventing significant arthritis flares and the need for additional CS use.
4- TCZ prophylaxis reduces the median time to ICI rechallenge by 47.5 days and extends the duration of uninterrupted ICI therapy by 93 days.
5- CXCL9 levels were not reduced during TCZ prophylaxis, suggesting that there was no negative impact on cytokines associated with oncologic response. In addition, early increases in IL-6 and CXCL10 levels may signal the onset of new irAEs during prophylaxis.
