## Supplementary Table 2 for "Tocilizumab provides dual benefits in treating immune checkpoint inhibitor-associated arthritis and preventing relapse during ICI rechallenge: the TAPIR study"

### Sheet: Sheet1
	Intitial rh-irAE without IS								Before Rechallenge								Post rechallenge with TCZ Prophylaxis								ir-AE post rechallenge with TCZ Prophylaxis
Biomarker	N	Minimum	25% Percentile	Median	75% Percentile	Maximum	Mean	Standard Deviation	N	Minimum	25% Percentile	Median	75% Percentile	Maximum	Mean	Standard Deviation	N	Minimum	25% Percentile	Median	75% Percentile	Maximum	Mean	Standard Deviation	N	Minimum	25% Percentile	Median	75% Percentile	Maximum	Mean	Standard Deviation
IL-1 alpha	7	1	1	1	1	1	1	0	7	1	1	1	1	1	1	0	6	1	1	1	9.5	35	6.667	13.88	5	1	1	1	1	1	1	0
IL-1RA	7	54	54	275	902	1571	568.1	564.2	7	203	220	559	1063	1063	636.7	359.2	6	54	54	413	1002	1554	551	611.1	5	818	921	1620	2701	2905	1773	908.6
IL-1 beta	7	3	3	3	3	15	4.714	4.536	7	3	3	3	3	3	3	0	6	3	3	3	3	3	3	0	5	3	3	3	3	3	3	0
IL-2	7	8	8	8	8	21	9.857	4.914	7	8	8	8	8	8	8	0	6	8	8	8	8	8	8	0	5	8	8	8	8	8	8	0
IL-4	7	13	13	13	13	13	13	0	7	13	13	13	13	13	13	0	6	13	13	13	13	13	13	0	5	13	13	13	13	13	13	0
IL-5	7	13	13	13	17	24	15.29	4.112	7	13	13	13	13	28	15.14	5.669	6	13	13	13	13.75	16	13.5	1.225	5	13	13	13	16	19	14.2	2.683
IL-6	7	2.8	3	20.2	85.6	214.4	58.97	77.13	7	1.6	3.3	44.1	177	253.6	80	98.6	6	23.6	40.33	47.3	117.7	152	70.4	48.59	5	59.7	62.05	119	806.5	1349	371.2	552.8
IL-7	7	1	1	2	4	8	2.857	2.478	7	1	1	2	3	4	2	1.155	6	1	1	1	1	1	1	0	5	1	1	1	4.5	7	2.4	2.608
IL-9	7	9	9	9	9	9	9	0	7	9	9	9	9	9	9	0	6	9	9	9	9	9	9	0	5	9	9	9	9	9	9	0
IL-10	7	3	3	3	3	3	3	0	7	3	3	3	3	3	3	0	6	3	3	3	3	3	3	0	5	3	3	3	3	3	3	0
IL-12p70	7	13	13	13	13	13	13	0	7	13	13	13	13	13	13	0	6	13	13	13	13	13	13	0	5	13	13	13	13	13	13	0
IL-13	7	6	6	6	6	6	6	0	7	6	6	6	6	6	6	0	6	6	6	6	6	6	6	0	5	6	6	6	6	6	6	0
IL-15	7	4	4	4	16	35	10.14	11.84	7	4	4	4	4	9	4.714	1.89	6	4	4	4	4	4	4	0	5	4	4	4	4	4	4	0
IL-16	3	37	37	47	66	66	50	14.73	4	12	15.5	44	145.3	173	68.25	72.94	3	12	12	52	325	325	129.7	170.3	4	24	28.5	55	84.5	90	56	28.98
IL-17A	7	3	3	3	3	8	3.714	1.89	7	3	3	3	3	3	3	0	6	3	3	3	3	3	3	0	5	3	3	3	5	5	3.8	1.095
IL-18	7	18	18	19	73	88	38.29	29.72	7	18	18	43	97	120	59.86	42.38	6	18	18	34.5	65	140	47.5	46.27	5	45	47	54	99.5	106	69.4	28.04
IL-21	7	13	13	13	13	13	13	0	7	13	13	13	13	13	13	0	6	13	13	13	70.5	237	50.67	91.29	5	13	13	13	33.5	54	21.2	18.34
IL-22	7	26	26	26	26	26	26	0	7	26	26	26	26	26	26	0	6	26	26	26	51	126	42.67	40.82	5	26	26	26	41.5	57	32.2	13.86
IL-23	7	19	19	19	19	19	19	0	7	19	19	19	19	19	19	0	6	19	19	19	19	19	19	0	5	19	19	19	19	19	19	0
IL-27	7	26	26	26	26	26	26	0	7	26	26	26	26	26	26	0	6	26	26	26	26	26	26	0	5	26	26	26	26	26	26	0
IL-29 (IFN-lambda1)	3	45	45	45	45	45	45	0	4	45	45	45	45	45	45	0	3	45	45	45	45	45	45	0	4	45	45	45	45	45	45	0
IL-31	7	15	15	15	15	15	15	0	7	15	15	15	15	15	15	0	6	15	15	15	15	15	15	0	5	15	15	15	15	15	15	0
IFN-alpha2	7	1	1	1	1	1	1	0	7	1	1	1	1	1	1	0	6	1	1	1	1	1	1	0	5	1	1	1	1	1	1	0
IFN-gamma	7	16	16	16	16	16	16	0	7	16	16	16	16	16	16	0	6	16	16	16	16	16	16	0	5	16	16	16	16	16	16	0
TNF-alpha	7	12	12	12	12	14	12.29	0.7559	7	12	12	12	12	12	12	0	6	12	12	12	12	12	12	0	5	12	12	12	12	12	12	0
CCL1 (I309)	3	3	3	3	3	3	3	0	4	3	3	3	3	3	3	0	3	3	3	3	3	3	3	0	4	3	3	3	6.75	8	4.25	2.5
CCL2 (MCP-1)	7	5	18	64	80	101	56.57	34.15	7	10	28	63	145	157	74.57	55.93	6	5	8	35	167.8	269	81.17	103.4	5	5	39	148	251	275	145.6	110
CCL3 (MIP-1alpha)	7	2	2	2	5	18	4.857	5.9	7	2	2	2	3	3	2.429	0.5345	6	2	2	2.5	4.25	5	3	1.265	5	2	2	4	7	9	4.4	2.881
CCL4 (MIP-1beta)	7	15	39	81	87	113	67.71	33.24	7	10	46	62	111	174	77.57	52.64	6	37	53.5	90	158.3	183	101.5	55.22	5	62	78	97	218	222	137.8	74.54
CCL5 (RANTES)	7	2	5	11	46	60	21.43	22.69	7	4	4	7	37	168	35.43	59.73	6	6	7.5	15.5	39.5	77	24.83	26.62	5	8	12	25	86.5	101	44.4	40.23
CCL8 (MCP-2)	3	1	1	3	3	3	2.333	1.155	4	1	1	2	4.5	5	2.5	1.915	3	1	1	3	5	5	3	2	4	1	1.5	3	3	3	2.5	1
CCL11 (Eotaxin)	7	21	30	36	39	47	34.86	8.112	7	19	30	60	98	104	61	31.78	6	27	31.5	47.5	63.5	83	49.17	20.71	5	19	21.5	27	69	91	41.6	29.59
CCL17 (TARC)	3	8	8	15	29	29	17.33	10.69	4	3	3.75	8.5	55.25	70	22.5	31.84	3	1	1	6	7	7	4.667	3.215	4	1	1.25	3	11.5	14	5.25	5.965
CCL19 (MIP-3beta)	3	81	81	153	192	192	142	56.31	4	12	12	79.5	278.3	322	123.3	147	3	12	12	51	333	333	132	175.2	4	42	56.75	129.5	299	346	161.8	131.6
CCL20 (MIP-3alpha)	3	3	3	3	3	3	3	0	4	3	3	3	3	3	3	0	3	3	3	3	3	3	3	0	4	3	3	3	3	3	3	0
CCL23 (MIP-3	3	292	292	640	983	983	638.3	345.5	4	213	314.8	639.5	732.5	757	562.3	239.9	3	182	182	389	752	752	441	288.5	4	143	279.8	1093	2183	2412	1185	988.8
CXCL1 (GRO-alpha/KC)	7	3	3	3	3	40	8.286	13.98	7	3	3	3	3	41	8.429	14.36	6	3	3	3	11	35	8.333	13.06	5	3	3	3	31.5	49	14.4	19.92
CXCL8 (IL-8)	7	3	3	3	3	5	3.286	0.7559	7	3	3	3	3	20	5.429	6.425	6	3	3	3	7.25	20	5.833	6.94	5	3	3	3	20.5	26	10	10.34
CXCL9 (MIG)	7	14	17	86	142	233	89	79.28	7	5	5	20	118	424	86.57	154	6	6	6.75	20	31.25	44	20.67	14.11	5	5	13	32	88.5	104	47	40.59
CXCL10 (IP-10)	7	13	23	35	63	69	40.86	22.2	7	6	12	29	40	51	27.57	16.3	6	17	17	30	49.5	57	33	16.33	5	24	32.5	57	65	67	50.4	17.77
CXCL12 (SDF-1alpha)	7	491	708	821	978	1423	873.7	293.4	7	144	683	794	1387	1458	871.1	445	6	496	628.8	781.5	899.5	1006	767	174.6	5	762	784	810	920.5	1011	843.8	96.71
CXCL13 (BLC)	7	45	51	103	245	262	136.4	88.37	7	22	28	102	203	718	189.1	243.6	6	23	29.75	52	83.25	105	56.67	30.15	5	22	27.5	41	118	159	66.4	55.72
TNF-beta	7	12	12	12	12	12	12	0	7	12	12	12	12	12	12	0	6	12	12	12	12	12	12	0	5	12	12	12	12	12	12	0
NGF-beta	7	8	8	8	8	8	8	0	7	8	8	8	8	8	8	0	6	8	8	8	8	8	8	0	5	8	8	8	8	8	8	0
BDNF	7	3	26	83	119	660	144.9	230.9	7	7	12	72	188	239	99.43	89	6	21	30.75	81.5	125.8	188	85.17	59.99	5	9	27.5	148	361.5	370	185.2	168.9
EGF	7	3	3	5	67	80	30.86	34.4	7	3	3	6	10	22	8	6.831	6	3	3	8	22.75	31	12.17	11.2	5	3	4	11	36	56	18.2	21.74
FGF-2	7	4	4	4	4	4	4	0	7	4	4	4	4	4	4	0	6	4	4	4	4	4	4	0	5	4	4	4	4	4	4	0
HGF	7	78	142	248	304	325	220.3	93.93	7	41	56	123	241	1556	328.6	545.8	6	39	48.75	173.5	406	463	214.7	174.5	5	32	56	87	351	536	180.2	204.6
LIF	7	6	6	6	6	8	6.286	0.7559	7	6	6	6	6	7	6.143	0.378	6	6	6	6	6	6	6	0	5	6	6	6	6	6	6	0
PDGF-BB	7	13	14	31	59	74	38.43	23.05	7	13	15	24	75	79	40.86	29.08	6	8	8	13	24	39	16.67	11.69	5	8	14	26	258.5	455	114.2	191.6
PlGF-1	7	2	2	2	2	35	6.714	12.47	7	2	2	2	2	53	9.286	19.28	6	2	2	2	144	570	96.67	231.9	5	2	2	2	2	2	2	0
SCF	7	2	5	7	18	30	11.14	9.686	7	2	3	10	11	49	13	16.27	6	2	2	6.5	20.25	48	12.67	17.66	5	7	7.5	10	12.5	15	10	3.082
VEGF-A	7	224	226	445	544	1515	538	447	7	72	80	170	581	844	299.7	296.1	6	61	65.5	168.5	565.5	780	289.8	288.1	5	94	94.5	170	288.5	323	187.2	100.5
BAFF	7	8	8	8	8	8	8	0	7	8	8	8	8	8	8	0	6	8	8	8	8	8	8	0	5	8	8	8	11	14	9.2	2.683
GM-CSF	7	18	18	18	44	44	25.43	12.69	7	18	18	18	18	38	20.86	7.559	6	18	18	18	19.5	24	19	2.449	5	18	18	18	36.5	55	25.4	16.55
G-CSF (CSF-3)	6	22	22	22	22	22	22	0	7	22	22	22	22	23	22.14	0.378	6	22	22	22	22	22	22	0	5	22	22	22	22	22	22	0
sCD25 (IL-2R)	3	1246	1246	1634	2859	2859	1913	841.9	4	812	872.8	1078	1381	1474	1110	273.5	3	1019	1019	1196	3469	3469	1895	1366	4	375	997.5	3305	4680	4992	2994	1952
